# Multi-omics of stressful life events

**DOI:** 10.64898/2026.05.22.26353900

**Authors:** Elissar Azzi, Aino Heikkinen, Gabin Drouard, Teemu Palviainen, Colette S. Kabrita, Jaakko Kaprio, Miina Ollikainen

## Abstract

Stressful life events (SLEs) are associated with increased risk of psychiatric and somatic disease, yet the molecular correlates of stress exposure across time remain incompletely characterised. We conducted a multi-omic analysis in the Finnish Twin Cohort, examining genomic (*n* = 8,286), epigenomic (*n* = 387), proteomic (*n* = 401) and metabolomic (*n* = 434) data across three exposure windows: recent (≤6 months), proximal (≤5 years) and lifetime. Genome-wide association analysis identified a single significant locus on chromosome 1 (lead SNP rs10158287, *p* = 9.7 × 10^−9^), mapping to *DAB1*/*C8B*, with immune cell-specific eQTL effects in Th1/Th17 CD4^+^ T cells and cross-trait links to cardiometabolic risk; common variants explained 33.6% of variance in SLE scores; the *DAB1*/*C8B* locus alone accounted for 0.4%, consistent with a highly polygenic architecture. No epigenome-wide significant associations or relationships with epigenetic ageing measures (PCPhenoAge, DunedinPACE, PCGrimAge) were detected. Circulating molecular layers showed temporally structured signatures. Recent SLEs were characterised by coordinated immune-metabolic changes, including five proteins (IL-1β, TIGIT, Nectin-1, Carnosinase-1, Calcyphosin; all decreased) and 16 metabolites predominantly reflecting reduced HDL-related lipids and broader lipid pools, alongside enrichment of the lipoprotein assembly and clearance pathway and lower thyroid and lung proteomic age estimates. Proximal exposure showed no significant single-analyte associations but convergent negative pathway-level signals involving cell-cycle and centrosome-associated processes. Lifetime SLEs were characterised by immune-vascular and tissue-remodelling signatures, including ten proteins (all increased), enrichment of TNF/IL-10 signalling, cellular maintenance and epithelial differentiation pathways, and higher arterial proteomic age. These findings indicate that molecular correlates of stress exposure are temporally contingent rather than uniformly accumulating across the life course, with convergent involvement of adaptive immune regulation alongside metabolic and vascular remodelling.
