## Supplemental Material for "Multi-omics of stressful life events"

### Sheet: Cover
Multi-omics of stressful life events
Temporal molecular signatures across the genome, epigenome, proteome and metabolome
Elissar Azzi, MSc1; Aino Heikkinen, MSc1,3; Gabin Drouard, PhD1; Teemu Palviainen, MSc1; Colette S. Kabrita, PhD2; Jaakko Kaprio, MD PhD1; Miina Ollikainen, PhD1,3*
1 Institute for Molecular Medicine Finland (FIMM), Helsinki, Finland
2 Notre Dame University-Louaize, Zouk Mosbeh, Lebanon
3 Minerva Foundation Institute for Medical Research, Helsinki, Finland
*Correspondence: Miina Ollikainen, Institute for Molecular Medicine Finland, Tukholmankatu 8, 00290 Helsinki, Finland. Email: miina.ollikainen@helsinki.fi

### Sheet: Table of content
Supplementary Table 1. Methylation quantitative trait loci (mQTL) associations between fine-mapped DAB1/C8B locus variants and cg07026918 at birth and childhood
Supplementary Table 2. Nominally significant CpG sites associated with lifetime stressful life events in epigenome-wide association analysis.
Supplementary Table 3. Nominally significant CpG sites associated with proximal stressful life events in epigenome-wide association analysis.
Supplementary Table 4. Associations between stressful life events and epigenetic age acceleration across lifetime and proximal exposure windows.

### Sheet: ST1
			Supplementary Table 1. Methylation quantitative trait loci (mQTL) associations between fine-mapped DAB1/C8B locus variants and cg07026918 at birth and childhood
Timepoint	SNP	SNP Chr	SNP Pos	A1	A2	MAF	CpG	CpG Chr	CpG Pos	beta	t-stat	Effect Size	p-value	Trans
Birth	rs1857379	1	58403510	T	C	0.477	cg07026918	1	58472821	-0.25148	-6.12995	0.03027	1.40e-09	N
Birth	rs11577195	1	58403053	T	C	0.477	cg07026918	1	58472821	-0.25148	-6.12995	0.03027	1.40e-09	N
Birth	rs1857380	1	58403623	G	A	0.477	cg07026918	1	58472821	-0.25148	-6.12995	0.03027	1.40e-09	N
Birth	rs10157600	1	58404118	T	C	0.477	cg07026918	1	58472821	-0.25148	-6.12995	0.03027	1.40e-09	N
Birth	rs10158287	1	58404241	C	T	0.477	cg07026918	1	58472821	-0.25148	-6.12995	0.03027	1.40e-09	N
Childhood	rs1857379	1	58403510	T	C	0.474	cg07026918	1	58472821	-0.24084	-6.07605	0.02698	1.87e-09	N
Childhood	rs1857380	1	58403623	G	A	0.474	cg07026918	1	58472821	-0.24084	-6.07605	0.02698	1.87e-09	N
Childhood	rs11577195	1	58403053	T	C	0.474	cg07026918	1	58472821	-0.24084	-6.07605	0.02698	1.87e-09	N
Childhood	rs10157600	1	58404118	T	C	0.474	cg07026918	1	58472821	-0.24084	-6.07605	0.02698	1.87e-09	N
Childhood	rs10158287	1	58404241	C	T	0.474	cg07026918	1	58472821	-0.24084	-6.07605	0.02698	1.87e-09	N

### Sheet: ST2
Supplementary Table 2. Nominally significant CpG sites associated with lifetime stressful life events in epigenome-wide association analysis.
probeID	BETA	SE	P_VAL	N	adj_fdr	adj_bonferroni
cg15089491	-6.0859890988748e-05	1.32523685695632e-05	4.38222885598338e-06	387	0.970411496941622	1
cg07443074	2.26587700398677e-05	5.0789920837402e-06	8.14742349060357e-06	387	0.970411496941622	1
cg08277548	-0.000184812596825792	4.21962469059716e-05	1.18769234083145e-05	387	0.970411496941622	1
cg24675770	-1.04891790869082e-05	2.45514708667778e-06	1.93447897550845e-05	387	0.970411496941622	1
cg24549236	-1.31402043020831e-05	3.09359519193591e-06	2.16119681213297e-05	387	0.970411496941622	1
cg21700774	-1.10137318550299e-05	2.59527603455393e-06	2.19804211811622e-05	387	0.970411496941622	1
cg11684572	0.000102338359838963	2.42732307090956e-05	2.48563941833812e-05	387	0.970411496941622	1
cg12611013	6.23383217824889e-05	1.49051086090263e-05	2.88516406426678e-05	387	0.970411496941622	1
cg05672074	9.61108105292612e-06	2.33048858866153e-06	3.72247496247802e-05	387	0.970411496941622	1
cg19947061	-1.00800581022294e-05	2.4489388302592e-06	3.85350147301364e-05	387	0.970411496941622	1
cg10535786	-2.50777683563519e-06	6.16079626269425e-07	4.69042621700503e-05	387	0.970411496941622	1
cg19510663	-2.90799964400008e-05	7.16581154757325e-06	4.94612720128495e-05	387	0.970411496941622	1
cg13896192	0.000107389094565456	2.64686853816913e-05	4.96617857225834e-05	387	0.970411496941622	1
cg27158308	-4.42995398433296e-06	1.09289352977957e-06	5.04747608060117e-05	387	0.970411496941622	1
cg19150007	6.07927581021986e-06	1.50595212351442e-06	5.41778229453263e-05	387	0.970411496941622	1
cg23419756	6.37263307351178e-05	1.58743338225172e-05	5.95907577731477e-05	387	0.970411496941622	1
cg04121214	-1.17140238907412e-05	2.9220927355369e-06	6.1033510025176e-05	387	0.970411496941622	1
cg04475936	4.01802289270941e-05	1.0074899313835e-05	6.65900205034832e-05	387	0.970411496941622	1
cg04079883	-8.72258332699924e-06	2.19102334464196e-06	6.86102169471744e-05	387	0.970411496941622	1
cg25690715	2.42676008379302e-05	6.13975776218212e-06	7.73279622641677e-05	387	0.970411496941622	1
cg24197303	-4.27068618126687e-06	1.08236278284315e-06	7.95649303619556e-05	387	0.970411496941622	1
cg08625335	-5.99124571123311e-06	1.53787004339855e-06	9.78720853667998e-05	387	0.970411496941622	1
cg00462570	9.57874338831428e-05	2.46944688294258e-05	0.000104928849898074	387	0.970411496941622	1
cg17960769	-9.17128179820473e-06	2.36754931631227e-06	0.000107175654272552	387	0.970411496941622	1
cg18034343	0.000126263642766697	3.2595891469034e-05	0.000107236705276305	387	0.970411496941622	1
cg20633478	-1.10698282469562e-05	2.87348461189754e-06	0.000116963067324808	387	0.970411496941622	1
cg13444374	7.05323982146761e-05	1.83463023002195e-05	0.000120797437450759	387	0.970411496941622	1
cg12426146	8.71695435861648e-05	2.27961460108871e-05	0.000131372155070213	387	0.970411496941622	1
cg16451278	-4.05272374267085e-06	1.06108035212234e-06	0.000133759586399205	387	0.970411496941622	1
cg05608612	-9.48484629103522e-06	2.48626207633425e-06	0.000136236961344804	387	0.970411496941622	1
cg03016571	1.07963906842619e-05	2.83322056600681e-06	0.000138606091271117	387	0.970411496941622	1
cg01007781	7.61032323293333e-06	2.00063112990962e-06	0.000142400482893812	387	0.970411496941622	1
cg10502303	0.000100914545709951	2.65839580399147e-05	0.000147008448236725	387	0.970411496941622	1
cg08182160	-6.54922585396423e-05	1.73134692404574e-05	0.000155114801883843	387	0.970411496941622	1
cg02879423	0.000114914182325875	3.04219843418224e-05	0.000158512188660049	387	0.970411496941622	1
cg03938525	2.09321597633644e-05	5.54414137867904e-06	0.000159657676536409	387	0.970411496941622	1
cg27213800	0.000117337701222451	3.11280287068921e-05	0.000163562340298251	387	0.970411496941622	1
cg10100318	-6.38653778553723e-06	1.6956409603247e-06	0.00016558878799707	387	0.970411496941622	1
cg05362860	-5.94109650643466e-06	1.57796554966903e-06	0.000166525339481265	387	0.970411496941622	1
cg13656504	-5.66725965728329e-05	1.50625978126051e-05	0.000168242414606328	387	0.970411496941622	1
cg24681125	-5.90765634663059e-05	1.57048130519902e-05	0.000168772356732122	387	0.970411496941622	1
cg11366131	-1.38998252169608e-05	3.69725576449415e-06	0.000170254718674421	387	0.970411496941622	1
cg09507120	-2.42513251559046e-05	6.47339736415414e-06	0.000179457913934708	387	0.970411496941622	1
cg26492693	-1.29169829490838e-05	3.4484577012672e-06	0.000179871735256788	387	0.970411496941622	1
cg03918304	0.000247668990013186	6.61728229910364e-05	0.000182010104567632	387	0.970411496941622	1
cg27452278	8.36364853197917e-05	2.23562953403007e-05	0.00018323783539942	387	0.970411496941622	1
cg18065794	4.04686985967675e-05	1.08213201783595e-05	0.000184225953535942	387	0.970411496941622	1
cg22560317	7.95311935757599e-06	2.12745109563875e-06	0.000185244922861038	387	0.970411496941622	1
cg20809649	-2.22062837598224e-05	5.95188483163559e-06	0.000190746482168217	387	0.970411496941622	1
cg14539856	-9.44331008911847e-05	2.5350442686665e-05	0.000195232716803855	387	0.970411496941622	1
cg04787211	0.000108824743355461	2.92277853593473e-05	0.000196610843782831	387	0.970411496941622	1
cg22324029	5.18181502951355e-05	1.39534752794396e-05	0.000204301308491785	387	0.970411496941622	1
cg19865340	-8.60116269640367e-06	2.32447014731285e-06	0.000215371826984647	387	0.970411496941622	1
cg16310774	-4.24757777101935e-06	1.14871326528704e-06	0.000217576166181426	387	0.970411496941622	1
cg23672425	-5.6432690039986e-06	1.52658174500093e-06	0.000218445961902709	387	0.970411496941622	1
cg03480666	8.54386246633196e-06	2.31523442022644e-06	0.00022400765659768	387	0.970411496941622	1
cg01744354	1.71443265590863e-05	4.65044955598919e-06	0.000227274146784419	387	0.970411496941622	1
cg23566503	-7.8089796515855e-05	2.11986793216186e-05	0.000229863339382367	387	0.970411496941622	1
cg07525221	-1.13166511894159e-05	3.07574145710027e-06	0.000233852467807607	387	0.970411496941622	1
cg09060823	-1.04762035016005e-05	2.85758434084536e-06	0.000246273088534856	387	0.970411496941622	1
cg16176834	-1.26538832531496e-05	3.45281357260952e-06	0.000247528557992161	387	0.970411496941622	1
cg26269703	-4.43331201231665e-06	1.21078191423695e-06	0.000250715347227701	387	0.970411496941622	1
cg15025240	0.000125791043789927	3.4594528370708e-05	0.000276738582837483	387	0.970411496941622	1
cg01601573	0.00011445527245148	3.14798598617199e-05	0.000277092026719725	387	0.970411496941622	1
cg08662227	-0.000208524426144717	5.74077522956638e-05	0.000280863649112039	387	0.970411496941622	1
cg02505409	3.94604352004165e-06	1.0865042721778e-06	0.000281373612060318	387	0.970411496941622	1
cg04851089	-0.000132000786239507	3.63589404297053e-05	0.000282883164912512	387	0.970411496941622	1
cg21755672	1.33956531820946e-05	3.68987444645142e-06	0.000283002240045121	387	0.970411496941622	1
cg03711016	6.66163914531028e-05	1.84006710034033e-05	0.000294234301479887	387	0.970411496941622	1
cg22082267	-0.000114189496757184	3.1624183336175e-05	0.000305220658711286	387	0.970411496941622	1
cg12943317	-7.13648867424676e-05	1.97902098046007e-05	0.00031086901666921	387	0.970411496941622	1
cg05973488	-7.57888361148536e-06	2.10241288565179e-06	0.000312332972952258	387	0.970411496941622	1
ch.7.137529584R	2.55933932548045e-06	7.10109805969231e-07	0.000313181136583535	387	0.970411496941622	1
cg03564727	-0.000120674029336593	3.35237185123953e-05	0.000318632038721306	387	0.970411496941622	1
cg10432662	8.12651078357311e-06	2.25824017140294e-06	0.000319930634594727	387	0.970411496941622	1
cg15565306	-9.99881591434895e-05	2.77883809257297e-05	0.00032042687303576	387	0.970411496941622	1
cg19269622	-6.63095504891732e-06	1.84312396506295e-06	0.000321078454782963	387	0.970411496941622	1
cg17815800	5.78761895642289e-05	1.6095897581959e-05	0.000323507286864977	387	0.970411496941622	1
cg20095851	-8.11867904795546e-05	2.26031669781631e-05	0.00032836084286343	387	0.970411496941622	1
cg18063493	-1.05194037397238e-05	2.92948392434144e-06	0.000329572634010879	387	0.970411496941622	1
cg13580027	-9.32141720595296e-05	2.59851818515687e-05	0.000334241651174806	387	0.970411496941622	1
cg15257681	-5.34089335183516e-06	1.4906285994834e-06	0.000339695846864816	387	0.970411496941622	1
cg08484526	1.49037169937857e-05	4.16063508824148e-06	0.000340872736141247	387	0.970411496941622	1
cg16449051	7.13458722629416e-06	1.99324220649753e-06	0.000344399816881019	387	0.970411496941622	1
cg27620457	-4.39356812767077e-05	1.22814848576455e-05	0.000347040008621083	387	0.970411496941622	1
cg21741679	-2.93932077351572e-05	8.21957386196574e-06	0.000348889766786924	387	0.970411496941622	1
cg22475904	3.23915520351637e-06	9.05997060654639e-07	0.000349909311618066	387	0.970411496941622	1
cg18057887	-5.20366132915848e-05	1.4554844864204e-05	0.00034994813928505	387	0.970411496941622	1
cg01613965	-6.31046552155783e-05	1.76747884325504e-05	0.000356545040144628	387	0.970411496941622	1
cg14384930	8.04147264291171e-06	2.25254004408825e-06	0.000357038896404749	387	0.970411496941622	1
cg07644740	5.8615726280938e-05	1.64232690616495e-05	0.000358256583172109	387	0.970411496941622	1
cg07034276	-1.0962409182106e-05	3.0726679637261e-06	0.000360105369856264	387	0.970411496941622	1
cg14695663	3.36551598935324e-06	9.43454062500753e-07	0.000360777202660135	387	0.970411496941622	1
cg03930532	-5.68862628006828e-06	1.5964163042714e-06	0.000366120280674647	387	0.970411496941622	1
cg27498364	-2.79214094349398e-05	7.83682851462991e-06	0.000366856567688776	387	0.970411496941622	1
cg13655341	-7.08407225254317e-05	1.98936546802494e-05	0.000369486239314373	387	0.970411496941622	1
cg17602776	2.30765995727608e-06	6.48678586053411e-07	0.000374432101307951	387	0.970411496941622	1
cg23222488	9.49204492526797e-05	2.67003393295644e-05	0.000377939091195793	387	0.970411496941622	1
cg09495769	-3.42145515924841e-05	9.62573596916642e-06	0.000378717499290056	387	0.970411496941622	1
cg00477226	2.24954381141911e-05	6.33039110406716e-06	0.00038005140949694	387	0.970411496941622	1

### Sheet: ST3
Supplementary Table 3. Nominally significant CpG sites associated with proximal stressful life events in epigenome-wide association analysis.
probeID	BETA	SE	P_VAL	N	adj_fdr	adj_bonferroni
cg22721851	2.21557202801575e-05	4.38136450375121e-06	4.2633145951814e-07	387	0.166398873975768	0.166398873975768
cg02510091	-1.33645375741426e-05	2.79456340054855e-06	1.73270842190448e-06	387	0.176407273946472	0.676283027903004
cg24675770	-1.67432783628092e-05	3.50701428800013e-06	1.80399819086552e-06	387	0.176407273946472	0.704107709887575
cg13628325	4.58234647304719e-05	9.59896664438153e-06	1.80789614194548e-06	387	0.176407273946472	0.705629095785888
cg01810953	-2.15400352151855e-05	4.6069338066662e-06	2.93140211056399e-06	387	0.228827593872313	1
cg14555543	0.00034802593450905	7.65096762208894e-05	5.39569792637023e-06	387	0.347587694484595	1
cg14920696	-1.07715190422458e-05	2.38397754038615e-06	6.23389425010291e-06	387	0.347587694484595	1
cg27029018	-1.89598794050373e-05	4.23777732226492e-06	7.67643448458032e-06	387	0.374517885633704	1
cg22327312	-0.000159611902828556	3.66932451374096e-05	1.36200376380677e-05	387	0.590661685587595	1
cg25701418	1.02578655199468e-05	2.42766503836112e-06	2.38512508202431e-05	387	0.792642992094599	1
cg01613965	-0.000101809098773422	2.41411936116117e-05	2.47315647233795e-05	387	0.792642992094599	1
cg09550323	1.3803138086512e-05	3.30425892424527e-06	2.94888915829391e-05	387	0.792642992094599	1
cg16114441	1.08192739284468e-05	2.59076399707745e-06	2.96557339724553e-05	387	0.792642992094599	1
cg15465571	2.08497499595018e-05	5.01605234356684e-06	3.23011270929986e-05	387	0.792642992094599	1
cg13301542	-2.17030278116287e-05	5.22487232650533e-06	3.27011833898835e-05	387	0.792642992094599	1
cg19771350	1.42848989912243e-05	3.44974664561067e-06	3.46014371632591e-05	387	0.792642992094599	1
cg25382472	2.24261365811712e-05	5.41674214899139e-06	3.47075560703872e-05	387	0.792642992094599	1
cg11684572	0.00014224167605886	3.4455766171449e-05	3.65550285359689e-05	387	0.792642992094599	1
cg02505409	6.60015107775951e-06	1.60755577493095e-06	4.03082222718039e-05	387	0.828024230819692	1
cg11725852	-8.70446964808038e-05	2.1407208345052e-05	4.77983209549221e-05	387	0.910594261822687	1
cg16616259	4.86398935010685e-06	1.19791607304059e-06	4.89938086677985e-05	387	0.910594261822687	1
cg02897172	1.70082903446986e-05	4.21795087963428e-06	5.5219849246841e-05	387	0.956939665758893	1
cg06830702	-4.56978694246667e-06	1.13466705691347e-06	5.63909473447737e-05	387	0.956939665758893	1
cg19001703	-1.99991999575281e-05	4.99514314115211e-06	6.23517605157372e-05	387	0.999990880115616	1
cg26324973	-1.65496891052534e-05	4.16093640958441e-06	6.96742715419109e-05	387	0.999990880115616	1
cg10674221	-1.62145255175642e-05	4.09881479295616e-06	7.62451790285944e-05	387	0.999990880115616	1
cg20988573	-3.89568348418409e-05	9.8631050339273e-06	7.82316775982405e-05	387	0.999990880115616	1
cg21741679	-5.78234604481868e-05	1.46813806702007e-05	8.19729856547865e-05	387	0.999990880115616	1
cg13917023	1.81310004156034e-05	4.6051164900164e-06	8.24576029924796e-05	387	0.999990880115616	1
cg09323898	-7.17124566779183e-05	1.82165600700952e-05	8.26225320219795e-05	387	0.999990880115616	1
cg08136110	1.03693483891755e-05	2.63788979258627e-06	8.46194738581062e-05	387	0.999990880115616	1
cg11425629	1.34700193818835e-05	3.4381713754809e-06	8.93660193597302e-05	387	0.999990880115616	1
cg03729508	-0.00014241377079267	3.63720928779078e-05	9.02289603641927e-05	387	0.999990880115616	1
cg19680388	-2.26574261934364e-05	5.82083547166499e-06	9.92288613236893e-05	387	0.999990880115616	1
cg01898246	-1.07003625022439e-05	2.75154003384215e-06	0.000100714906233703	387	0.999990880115616	1
cg08808571	-2.99639321009181e-05	7.71412616665841e-06	0.000102627766541079	387	0.999990880115616	1
cg11846333	1.12149956326731e-05	2.89027333471683e-06	0.000104347293546533	387	0.999990880115616	1
cg13973727	2.10690696126647e-05	5.45569510749212e-06	0.000112532205678212	387	0.999990880115616	1
cg23817042	5.39623173547956e-06	1.39735870668403e-06	0.000112583753379279	387	0.999990880115616	1
cg14049382	-7.86966408456868e-06	2.04219846872664e-06	0.000116429082472154	387	0.999990880115616	1
cg24309171	-5.57780288090201e-05	1.44981910229912e-05	0.00011945565703065	387	0.999990880115616	1
cg13766043	-1.7153217045758e-05	4.45988058342942e-06	0.000120005078231122	387	0.999990880115616	1
cg20864734	3.68962440290248e-05	9.60766245347509e-06	0.000122887284986112	387	0.999990880115616	1
cg02067098	-2.55357305525724e-05	6.66056184661987e-06	0.000126142647577993	387	0.999990880115616	1
cg24665761	-1.32765475333e-05	3.46632960408242e-06	0.000128067391103605	387	0.999990880115616	1
cg08769852	-1.47369185292805e-05	3.85011243283897e-06	0.000129367674194576	387	0.999990880115616	1
cg15704909	1.79912896134373e-05	4.70411048261144e-06	0.000130990375541196	387	0.999990880115616	1
cg13392534	4.30992859639478e-06	1.12783702371505e-06	0.000132690402050032	387	0.999990880115616	1
cg17831662	-9.09047618457633e-06	2.38441068925169e-06	0.000137589145111266	387	0.999990880115616	1
cg07138793	0.000230028814287598	6.05084673002531e-05	0.000143766370890756	387	0.999990880115616	1
cg02145137	-2.45864906920812e-05	6.46757469955223e-06	0.000143822247630151	387	0.999990880115616	1
cg05674737	5.94289589519691e-05	1.56406959545126e-05	0.000144908490464963	387	0.999990880115616	1
cg00063246	1.19898530870475e-05	3.15953557288325e-06	0.000147753566637125	387	0.999990880115616	1
cg06852605	5.82295398631003e-06	1.53540039809841e-06	0.000149158607108532	387	0.999990880115616	1
cg06826243	0.00021983413594313	5.7969194585529e-05	0.00014928376254483	387	0.999990880115616	1
cg07533617	-1.18248988100026e-05	3.12415070771344e-06	0.000153710877114862	387	0.999990880115616	1
cg00752531	-2.10282117021888e-05	5.55822202776865e-06	0.00015478616017984	387	0.999990880115616	1
cg26593380	1.94834829291922e-05	5.1501002278899e-06	0.00015487037760815	387	0.999990880115616	1
cg14269813	-0.000169400529433554	4.49563644827146e-05	0.000164488179636236	387	0.999990880115616	1
cg24461194	-0.000169337521721802	4.49449733121972e-05	0.000164782816994529	387	0.999990880115616	1
cg11901456	-2.816163091501e-05	7.47714786565457e-06	0.000165644874222336	387	0.999990880115616	1
cg26992204	1.48986925576684e-05	3.9559626386386e-06	0.000165793630846071	387	0.999990880115616	1
cg25706683	-6.58118705186241e-05	1.74789499263548e-05	0.000166410936354394	387	0.999990880115616	1
cg18126027	1.62994436349735e-05	4.33454190849407e-06	0.000169668129487767	387	0.999990880115616	1
cg23445321	0.000310834155820538	8.27344265020844e-05	0.000171954896225041	387	0.999990880115616	1
cg06716358	8.17841548982609e-05	2.17916516786424e-05	0.000174728098465275	387	0.999990880115616	1
cg25132078	5.61538270787946e-06	1.49659569705611e-06	0.000175356683707828	387	0.999990880115616	1
cg14323977	0.000124228314228598	3.31231223685351e-05	0.000176481374643062	387	0.999990880115616	1
cg07914084	2.5443610971728e-05	6.80140512002395e-06	0.00018333731001756	387	0.999990880115616	1
cg02079551	-6.98587538908697e-05	1.86998694876718e-05	0.00018712804033244	387	0.999990880115616	1
cg24711397	8.92531050060697e-05	2.39322304070815e-05	0.00019192846384043	387	0.999990880115616	1
cg11020545	2.74301298724531e-05	7.37783765578549e-06	0.000200878507933448	387	0.999990880115616	1
cg01726880	4.7418786318412e-05	1.27544674631667e-05	0.00020095110297296	387	0.999990880115616	1
cg01837218	-0.000144104056807091	3.88189967025473e-05	0.000205461818719977	387	0.999990880115616	1
cg04282110	2.45663311371718e-05	6.61782257121565e-06	0.00020550845224063	387	0.999990880115616	1
cg25651148	-2.06135726434188e-05	5.55454651593621e-06	0.000206346602084209	387	0.999990880115616	1
cg27578987	-2.43495409949448e-05	6.56293246892642e-06	0.000207126871152202	387	0.999990880115616	1
cg12976501	-2.72733738629169e-05	7.36282232821359e-06	0.000212058064474265	387	0.999990880115616	1
cg13438543	-1.10099421992687e-05	2.97401674428566e-06	0.000213869132090495	387	0.999990880115616	1
cg25304146	8.39361245714353e-05	2.26780302891997e-05	0.000214574837713536	387	0.999990880115616	1
cg09959242	-0.000197615761572348	5.33949316000946e-05	0.000214733727058452	387	0.999990880115616	1
cg11086415	-3.62151599372135e-05	9.80732051355094e-06	0.000221915311644482	387	0.999990880115616	1
cg09048905	-3.94419603088489e-05	1.06831125199972e-05	0.000222504928343561	387	0.999990880115616	1
cg12212206	-8.32419749916878e-06	2.25842605987439e-06	0.00022794937961069	387	0.999990880115616	1
cg10600534	3.32578238770858e-05	9.03152686575511e-06	0.000231035526281237	387	0.999990880115616	1
cg09510979	8.63181526362131e-06	2.35446128124718e-06	0.000246226653523702	387	0.999990880115616	1
cg02264570	8.64438177174348e-06	2.35912314951255e-06	0.00024807887274823	387	0.999990880115616	1
cg05403347	-9.26425300229556e-05	2.53909076523196e-05	0.000263622174529581	387	0.999990880115616	1
cg19738353	9.15429240470116e-06	2.51183883431587e-06	0.000267955359989407	387	0.999990880115616	1
cg07741793	1.03235382315853e-05	2.83325003892731e-06	0.000268737403067527	387	0.999990880115616	1
cg00937681	0.000158907846219751	4.37126487343259e-05	0.000277675708467568	387	0.999990880115616	1
cg22816091	0.000270169719863488	7.43781652621513e-05	0.000280819763288124	387	0.999990880115616	1
cg23478354	-8.67215142405844e-06	2.38771274323122e-06	0.000281242827685131	387	0.999990880115616	1
cg16425161	-0.00022217360472644	6.11988998519681e-05	0.000283033953508502	387	0.999990880115616	1
cg07758574	-4.81045036262776e-06	1.32513780298993e-06	0.000283255428519812	387	0.999990880115616	1
cg10182244	8.4421025569614e-06	2.32590842569085e-06	0.000283867682345259	387	0.999990880115616	1
cg12750884	9.9846733849602e-06	2.75299416081828e-06	0.000286909321509108	387	0.999990880115616	1
cg19217872	8.02486111851073e-06	2.21298997061972e-06	0.000287563822817834	387	0.999990880115616	1
cg07290652	-2.6259837132122e-05	7.24397614052262e-06	0.000288896071628322	387	0.999990880115616	1
cg23404973	-5.47399200988804e-05	1.51102371562532e-05	0.000291539111101434	387	0.999990880115616	1

### Sheet: ST4
Supplementary Table 4. Associations between stressful life events and epigenetic age acceleration across lifetime and proximal exposure windows.
Lifetime						Proximal (5 year)
Model	Clock	Estimate	Std.Error	P.value		Model	Clock	Estimate	Std.Error	P.value
Model1	PCGrimAge	-0.0110205	0.0433494	0.79948		Model1	PCGrimAge	0.0445849	0.0430529	0.301161
	PCPhenoAge	-0.00794263	0.04812	0.868992			PCPhenoAge	0.0133267	0.0479092	0.78105
	DunedinPACE	0.00634804	0.0465472	0.891603			DunedinPACE	0.0473138	0.0462312	0.306849
Model2	PCGrimAge	-0.0146902	0.0431806	0.733919		Model2	PCGrimAge	0.0397683	0.0429309	0.354952
	PCPhenoAge	-0.0103462	0.0477551	0.828606			PCPhenoAge	0.00796643	0.047584	0.867138
	DunedinPACE	-0.0019107	0.0449053	0.966085			DunedinPACE	0.0341163	0.0446745	0.445595
	N=387						N=387
o Model 1: Adjusted for age, sex, smoking
o Model 2: Adjusted for age, sex, smoking + BMI
